# Single nucleotide variants in *Pseudomonas aeruginosa* populations from sputum correlate with baseline lung function and predict disease progression in individuals with cystic fibrosis

**DOI:** 10.1101/2021.10.04.21264421

**Authors:** Morteza M. Saber, Jannik Donner, Inès Levade, Nicole Acosta, Michael D. Parkins, Brian Boyle, Roger Levesque, Dao Nguyen, B. Jesse Shapiro

## Abstract

Complex polymicrobial communities inhabit the lungs of individuals with cystic fibrosis (CF) and contribute to the decline in lung function. However, the severity of lung disease and its progression in CF patients are highly variable and imperfectly predicted by host clinical factors at baseline, CFTR mutations in the host genome, or sputum polymicrobial community variation. The opportunistic pathogen *Pseudomonas aeruginosa* (*Pa*) dominates airway infections in the majority of CF adults. Here we hypothesized that genetic variation within *Pa* populations would be predictive of lung disease severity. To quantify *Pa* genetic variation within whole CF sputum samples, we used deep amplicon sequencing on a newly developed custom Ion AmpliSeq panel of 209 *Pa* genes previously associated with the host pathoadaptation and pathogenesis of CF infection. We trained machine learning models using *Pa* single nucleotide variants (SNVs), clinical and microbiome diversity data to classify lung disease severity at the time of sputum sampling, and to predict future lung function decline over five years in a cohort of 54 adult CF patients with chronic *Pa* infection. The models using *Pa* SNVs alone classified baseline lung disease with good sensitivity and specificity, with an area under the receiver operating characteristic curve (AUROC) of 0.87. While the models were less predictive of future lung function decline, they still achieved an AUROC of 0.74. The addition of clinical data to the models, but not microbiome community data, yielded modest improvements (baseline lung function: AUROC=0.92; lung function decline: AUROC=0.79), highlighting the predictive value of the AmpliSeq data. Together, our work provides a proof-of-principle that *Pa* genetic variation in sputum is strongly associated with baseline lung disease, moderately predicts future lung function decline, and provides insight into the pathobiology of *Pa*’s effect on CF.

**Importance:** Cystic fibrosis (CF) is among the most common, life-limiting inherited disorder, caused by mutations in the CF transmembrane conductance regulator (CFTR) gene. CF causes progressive damage to the lungs, the major cause of morbidity and mortality in CF patients. However, the rate of lung function decline is highly variable across CF patients, and cannot be fully explained using existing biomarkers in the human genome or patient co-morbidities. *Pseudomonas aeruginosa* (*Pa*) is known to evolve and adapt within chronic CF infections. We hypothesized that within-patient *Pa* diversity could affect lung disease severity. In a CF cohort study, we demonstrate the utility of machine learning tools for predictive modeling of baseline lung function and subsequent decline in CF patients using deep within-patient *Pa* amplicon sequencing. Our findings show the potential of these models to identify high-risk CF patients based on *Pa* diversity within the lung.
