## Supplementary Data 1 for "Single nucleotide variants in *Pseudomonas aeruginosa* populations from sputum correlate with baseline lung function and predict disease progression in individuals with cystic fibrosis"

### Sheet: AmpliSeq_Panel_Genes_Functions
Gene ID	Locus tag	Gene name	Product Name	Gene length (bp)	# Amplicons	PseudoCAP function class	Function or additional information (from searches of Pseudomonas Genome Database, Uniprot, literature, etc)	Role	References
1	PA0004	gyrB	DNA gyrase subunit B	2421	15	DNA replication, recombination, modification and repair	topoisomerase, target of quinolone antibiotics	Antibiotic resistance	Marvig 2013, Feng 2019
2	PA0011	htrB	probable 2-OH-lauroyltransferase	888	5	Cell wall / LPS / capsule, Antibiotic resistance and susceptibility	Cell wall / LPS / capsule, Antibiotic resistance and susceptibility	Cell wall / LPS/ Capsule / Motility & Attachment , Antibiotic resistance	Shen et al 2011
3	PA0074	ppkA	serine/threonine protein kinase PpkA	3099	17	Protein secretion/export apparatus, Translation, post-translational modification, degradation	Protein secretion/export apparatus, Translation, post-translational modification, degradation	Virulence	Pan 2017
4	PA0313	yecS	L-cysteine transporter of ABC system	693	4	Transmembrane transporter	Transmembrane transporter	ABC transporter	Winstanley 2016
5	PA0319		putatitve transcriptional regulator	990	6	Hypothetical, unclassified, unknown	Gene regulation	Adaptation	Marvig 2013
6	PA0346		Hypothetical protein	363	4	Hypothetical, unclassified, unknown	Antibiotic resistance	Adaptation	Caballero 2015
7	PA0366	laoC	Probable aldehyde dehydrogenase	1431	10	Putative enzymes		Adaptation	Smith 2006
8	PA0413	chpA	component of chemotactic signal transduction system	7419	43	Two-component System, biofilm formation, chemotaxis		Virulence	Jeukens 2014, Chung 2012
9	PA0424	mexR	multidrug resistance operon repressor MexR	444	3	Transcriptional regulators		Antibiotic resistance	Luchetti 2014, Caballero 2015
10	PA0425	mexA	RND multidrug efflux membrane fusion protein MexA precursor	1152	7	Transmembrane transporter, Antibiotic resistance and susceptibility	Antibiotic resistance, activated by oxidation	Antibiotic resistance	Winstanley 2016, Marvig 2015, Luchetti 2014
11	PA0426	mexB	mexB Multidrug efflux transporter	3141	19	Transmembrane transporter, Antibiotic resistance and susceptibility		Antibiotic resistance	Luchetti 2014, Cabot 2016
12	PA0454		Hypothetical protein	2202	13	Hypothetical, unclassified, unknown		Adaptation	Feliziani 2014
13	PA0470	fiuA	Ferrichrome receptor	2409	14	Transmembrane transporter		iron transport and metabolism	Chung 2012
14	PA0506		Probable acyl-CoA dehydrogenase	1806	10	Putative enzymes	Oxidoreductase, fatty acid degradation	Adaptation	Smith 2006
15	PA0535		probable transcriptional regulator	555	3	Transcriptional regulators		Adaptation	Caballero 2015
16	PA0576	rpoD	Gene regulation	1854	10	Transcriptional regulators	principal sigma factor (sigma70) during exponential growth	Regulators	Marvig 2013, Jansen 2015
17	PA0587	cca	conserved hypotherical protein	1272	7	Transcription, RNA processing and degradation		Adaptation	Caballero 2015
18	PA0600	agtS	two-component sensor, AgtS	2394	14	Two-component regulatory systems		Regulators	Marvig 2013
19	PA0652	vfr	Transcriptional regulator	645	4	Transcriptional regulator	putative roles in biofilm, pathogenesis, quorum sensing (vfr = virulence factor regulation).	virulence	Markussen 2014, Jeukens 2014, Chung 2012
20	PA0705	migA	Cell envelope	900	5	Cell wall / LPS / capsule		Cell wall / LPS/ Capsule / Motility & Attachment	Marvig 2013
21	PA0707	toxR	Transcriptional regulator	780	5	Transcriptional regulators	Exotoxin A regulatory protein	Virulence	Smith 2006
22	PA0762	algU	algU Stress sigma factor regulating alginate production	582	6	Transcriptional regulator, alginate biosynthesis	DNA-templated transcription initiation; alginate biosynthesis	Cell wall / LPS/ Capsule / Motility & Attachment	Yang 2011, Markussen 2014, Marvig 2015, Winstanley 2016
23	PA0763	mucA	Anti-sigma factor (MucA)	585	3	Transcriptional regulator, alginate biosynthesis	negative regulator of alginate production; regulates AlgU	Cell wall / LPS/ Capsule / Motility & Attachment	Yang 2011, Chung 2012, Luchetti 2014, Jeukens 2014, Marvig 2015, Winstanley 2016
24	PA0788		Hypothetical protein	3126	17	Hypothetical, unclassified, unknown		Adaptation	Feliziani 2014
25	PA0794		probable aconitate hydratase	2607	15	Energy metabolism		Adaptation	Feliziani 2014, Jansen 2015
26	PA0861	rbdA	rbdA Protein with c-di-GMP cyclase and phosphodiesterase domain	2457	13	Motility & Attachment	putative regulation of transcription, rbd = Regulator of biofilm dispersal	Cell wall / LPS/ Capsule / Motility & Attachment	Marvig 2013
27	PA0886	dctM	probable C4-dicarboxylate transporter	1284	7	Transmembrane transporter		Adaptation	Marvig 2013
28	PA0897		arginine/ornithine succinyltransferase	1023	7	Amino acid biosynthesis and metabolism		Stress/Metabolism	Caballero 2015
29	PA0904	lysC	aspartate kinase alpha and beta chain	1239	7	Amino acid biosynthesis and metabolism		Stress/Metabolism	Marvig 2013
30	PA0928	gacS	Two-component regulatory systems 6 1 5	2778	14	Two-component regulatory systems		Regulators	Luchetti 2014, Feliziani 2014, Marcussen 2014, Winstanley 2016
31	PA0931	fepA	ferric enterobactin receptor PirA	2229	14	Transmembrane transporter		Iron transport and metabolism	Chung 2012, Marvig 2013, Jeukens 2014
32	PA0934	relA	Other	2244	13	Adaptation, Protection		Virulence	Marvig 2013
33	PA0936	lpxO2	lipopolysaccharide biosynthetic protein LpxO2	939	6	Cell wall / LPS / capsule		Cell wall / LPS/ Capsule / Motility & Attachment	Marvig 2013
34	PA0958	oprD	Basic amino acid, basic peptide and imipenem outer membrane porin OprD	1332	9	Transmembrane transporter		Antibiotic resistance	Alvarez Ortega 2010
35	PA0977		Hypothetical, unclassified	504	3	Hypothetical, unclassified, unknown		Adaptation	Marvig 2013
36	PA0994	cupC3	usher CupC3	2520	13	Motility & Attachment		Cell wall / LPS/ Capsule / Motility & Attachment	Feliziani 2014
37	PA0997	pqsB	Homologous to β-keto-acyl-acyl-carrier protein synthase	852	5	Biosynthesis of cofactors, prosthetic groups and carriers		Cell wall / LPS/ Capsule / Motility & Attachment	Smith 2006
38	PA1094	fliD	Flagella	1425	10	Flagella, Colonization, biofilm formation		Virulence	Wagner 2016
39	PA1097	fleQ	Transcriptional regulator of flagella synthesis	1473	10	Transcriptional regulators, Motility & Attachment	Regulator of flagella and biofilm production	Cell wall / LPS/ Capsule / Motility & Attachment	Marvig 2015
40	PA1099	fleR	two-component response regulator	1422	10	Two-component regulatory systems, Motility & Attachment		Cell wall / LPS/ Capsule / Motility & Attachment	Jeukens 2014, Feliziani 2014
41	PA1115		Hypothetical, unclassified, unknown	2325	13	Hypothetical, unclassified, unknown		Adaptation	Marvig 2013
42	PA1130	rhlC	Rhamnolipid synthesis	978	6	Cell wall / LPS / capsule, adaptation		Virulence	Soberón-Chávez 2005
43	PA1169		probable lipoxygenase	2058	12	Putative enzymes		Cell wall / LPS/ Capsule / Motility & Attachment	Marvig 2013
44	PA1179	phoP	Two-component response regulator	678	5	Two-component regulatory systems, Antibiotic resistance and susceptibility		Antibiotic resistance	Smith 2006
45	PA1188		Hypothetical, unclassified, unknown	1182	7	Putative enzymes		Adaptation	Marvig 2013
46	PA1259	lhpH	Other	1743	10	Amino acid biosynthesis and metabolism		Stress/Metabolism	Marvig 2013
47	PA1333		Hypothetical protein	207	2	Hypothetical, unclassified, unknown		Adaptation	Smith 2006
48	PA1336	aauS	Other	1902	11	Two-component regulatory systems		Stress/Metabolism	Feliziani 2014
49	PA1430	lasR	Transcriptional regulator of quorum sensing	720	6	Transcriptional regulators, adaptation	regulator of quorum sensing	Antibiotic resistance, virulence	D’Argenio 2007, Yang 2011, Chung 2012, Luchetti 2014, Jeukens 2014, Marvig 2015, Winstanley 2016
50	PA1471		Hypothetical protein	297	3	Hypothetical, unclassified, unknown		Adaptation	Marvig 2015
51	PA1513		Hypothetical protein	1278	7	Membrane protein		Adaptation, Antibiotic resistance	Caballero 2015
52	PA1523	xdhB	xanthine dehydrogenase	2400	13	Nucleotide biosynthesis and metabolism		Adaptation	Feliziani 2014
53	PA1527		Hypothetical, unclassified, unknown	3489	20	Hypothetical, unclassified, unknown		Adaptation	Marvig 2013
54	PA1532	dnaX	DNA polymerase subunits gamma and tau	2046	12	DNA replication, recombination, modification and repair	DNA replication	Stress/Metabolism	Marvig 2015
55	PA1544	anr	Transcriptional regulator of anaerobic metabolism	735	5	Transcriptional regulators		Stress/Metabolism	Smith 2006
56	PA1567		Hypothetical protein	1398	8	Hypothetical, unclassified, unknown		Adaptation	Marvig 2013
57	PA1580	gltA	citrate synthase	1287	7	Energy metabolism		Stress/Metabolism	Marvig 2013
58	PA1613		Membrane protein	2109	13	Membrane protein		Adaptation	Feliziani 2014
59	PA1669	icmF2	Hypothetical, unclassified, unknown; Membrane proteins 5 1 4	3528	20	Protein secretion/export apparatus		Virulence	Feliziani 2014
60	PA1677		Hypothetical, unclassified, unknown	597	3	Hypothetical, unclassified, unknown		Adaptation	Marvig 2015
61	PA1686	alkA	Protease	894	5	DNA replication, recombination, modification and repair		Virulence	Jatsenko 2017
62	PA1713	exsA	Transcriptional regulator of type III secretion	837	5	Transcriptional regulators, Protein secretion		Virulence	Chung 2012, Jeukens 2014
63	PA1714	exsD	negative regulator of type III secretion	831	4	Transcriptional regulators, Protein secretion		Virulence	Winstanley 2016
64	PA1779	nasC	assimilatory nitrate reductase	2727	15	Central intermediary metabolism		Adaptation	Marvig 2013
65	PA1791		Hypothetical, unclassified, unknown	1332	7	Hypothetical, unclassified, unknown		Adaptation	Marvig 2013
66	PA1843	metH	methionine synthase	3705	21	Amino acid biosynthesis and metabolism		Stress/Metabolism	Marvig 2013
67	PA1874		Hypothetical, unclassified, unknown; Antibiotic resistance and susceptibility	7407	41	Antibiotic resistance and susceptibility		Stress/Metabolism	Feliziani 2014
68	PA1918		Hypothetical, unclassified, unknown	1401	8	Putative enzymes		Adaptation	Marvig 2013
69	PA1920	nrdD	class III (anaerobic) ribonucleoside-triphosphate reductase subunit	2028	12	Nucleotide biosynthesis and metabolism		Virulence	Sjöberg 2011
70	PA1922	cirA	Cell envelope/putative TonB-dependent receptor	1962	11	Transmembrane transporter		Adaptation	Marvig 2013
71	PA1976	ercS'	Gene regulation	2646	16	Two-component regulatory systems		Stress/Metabolism	Marvig 2013
72	PA2004		Cell envelope	1392	8	Membrane protein		Adaptation	Marvig 2013
73	PA2018	mexY	mexY Multidrug efflux transporter	3138	19	Antibiotic resistance and susceptibility		Antibiotic resistance	Marvig 2013, Feliziani 2014, Cabot 2016
74	PA2020	mexZ	Transcriptional regulator of multidrug efflux	633	4	Transcriptional regulators		Antibiotic resistance	Luchetti 2014, Kos 2015, Cabot 2016
75	PA2057		Other	2541	15	Hypothetical, unclassified, unknown		Cell wall / LPS/ Capsule / Motility & Attachment	Marvig 2013
76	PA2065	pcoA	copper resistance protein A precursor	1899	10	Adaptation, Protection		Adaptation	Marvig 2013
77	PA2072		conserved Hypothetical protein	2595	15	Membrane proteins		Adaptation	Feliziani 2014
78	PA2077		oleate 10S-lipoxygenase	1905	10	Fatty acid and phospholipid metabolism		Adaptation	Feliziani 2014
79	PA2084	yucB	asparagine synthetase	1832	10	Amino acid biosynthesis and metabolism		Adaptation	Perumal 2008
80	PA2099		probable short-chain dehydrogenase	756	5	Putative enzymes		Adaptation	Marvig 2015
81	PA2121		Hypothetical protein	906	6	Transcriptional regulators		Adaptation	Marvig 2013
82	PA2151		Hypothetical protein	1995	12	Hypothetical, unclassified, unknown		Adaptation	Feliziani 2014
83	PA2164		probable glycosyl hydrolase	1752	9	Putative enzymes		Adaptation	Marvig 2013
84	PA2231	pslA	Cell wall/LPS/capsule	1437	9	Cell wall / LPS / capsule		Adaptation	Feliziani 2014
85	PA2238	pslH	Cell wall/LPS/capsule	1209	7	Cell wall / LPS / capsule		Cell wall / LPS/ Capsule / Motility & Attachment	Feliziani 2014
86	PA2312		Probable transcriptional regulator	582	5	Transcriptional regulator		Adaptation	Smith 2006
87	PA2361	icmF3	type VI secretion system protein ImpL	3816	20	Protein secretion/export apparatus		Virulence	Marvig 2013
88	PA2378		probable aldehyde dehydrogenase	2316	12	Putative enzymes		Adaptation	Attila 2008
89	PA2402		probable non-ribosomal peptide synthetase	15450	83	Putative enzymes		Adaptation	Caballero 2015
90	PA2426	pvdS	sigma factor PvdS	564	4	Transcriptional regulator		Stress/Metabolism	Yang 2011, Chung 2012, Markussen 2014, Marvig 2015, Winstanley 2016
91	PA2435		Probable cation-transporting P-type ATPase	1986	11	Transmembrane transporter		Adaptation	Khanam 2017
92	PA2444	glyA2	serine hydroxymethyltransferase	1257	8	Amino acid biosynthesis and metabolism		Stress/Metabolism	Marvig 2015
93	PA2455		Hypothetical protein	528	4	Hypothetical, unclassified, unknown		Adaptation	Marvig 2015
94	PA2490		conserved Hypothetical protein	375	3	Hypothetical, unclassified, unknown		Adaptation	Marvig 2015
95	PA2491	mexS	mexS Oxidoreductase involved in regulation of multidrug efflux pump	1020	6	Transcriptional regulators		Antibiotic resistance	Luchetti 2014, Cabot 2016
96	PA2492	mexT	Transcriptional regulator of multidrug efflux	1044	6	Transcriptional regulators		Antibiotic resistance	Luchetti 2014, Caballero 2015, Cabot 2016
97	PA2543	ytfM	Cell envelope	1740	10	Hypothetical, unclassified, unknown		Adaptation	Marvig 2013
98	PA2586	gacA	response regulator GacA	644	4	Transcriptional regulators	phosphorelay signal transduction, biofilm formation; virulence	Regulators	Luchetti 2014
99	PA2602		3-mercaptopropionate dioxygenase	606	4	Hypothetical, unclassified, unknown		Adaptation	Marvig 2015
100	PA2635		Hypothetical protein	2019	11	Hypothetical, unclassified, unknown		Adaptation	Feliziani 2014
101	PA2684	rhs	Tse5	3954	23	Protein secretion/export apparatus		Virulence	Marvig 2013
102	PA2771		diguanylate cyclase with a self-blocked I-site, Dcsbis	1026	7	Motility & attachment		Adaptation	Marvig 2013
103	PA2853	orpl	Outer membrane lipoprotein precursor (OprI)	252	2	Membrane protein		Cell wall / LPS/ Capsule / Motility & Attachment	Panmanee 2008
104	PA3047	gene	probable D-alanyl-D-alanine carboxypeptidase	1431	8	Cell wall / LPS / capsule		Antibiotic resistance	Caballero 2015, Cabot 2016
105	PA3064	pelA	pelA Polysaccharide deacetylase	2847	16	Cell wall / LPS / capsule		Cell wall / LPS/ Capsule / Motility & Attachment	Marvig 2015, Winstanley 2016
106	PA3093		Hypothetical protein	1119	7	Hypothetical, unclassified, unknown		Adaptation	Caballero 2015
107	PA3105	xcpQ	general secretion pathway protein D	1977	11	Protein secretion/export apparatus		Adaptation	Jeukens 2014
108	PA3141	wbpM	nucleotide sugar epimerase/dehydratase WbpM	1998	12	Cell wall / LPS / capsule		Cell wall / LPS/ Capsule / Motility & Attachment	Markussen 2014
109	PA3168	gyrA	gyrA DNA gyrase subunit A Antibiotic resistance	2772	16	DNA replication, recombination, modification and repair	type II topoisomerase; DNA topological change; antibiotic resistance	Antibiotic resistance	Luchetti 2014, Kos 2015, Cabot 2016
110	PA3186	oprB	Glucose/carbohydrate outer membrane porin OprB precursor	1365	8	Transmembrane transporter		Antibiotic resistance	Pang 2019
111	PA3217	cyaB	Adenylate cyclase	1392	8	Putative enzymes		Virulence	Jeukens 2014
112	PA3222		Hypothetical protein	900	5	Membrane protein	Permease	Adaptation	Marvig 2013
113	PA3234		probable sodium:solute symporter	1656	9	Transmembrane transporter	Putative sodium/proline:solute symporter	Adaptation	Feliziani 2014
114	PA3271		probable two-component sensor	3480	20	Two-component regulatory systems		Adaptation	Marvig 2013, Feliziani 2014
115	PA3290	tle1	Hypothetical protein	2649	14	Secreted Factors (toxins, enzymes, alginate)		Virulence	Russel 2013
116	PA3327		probable non-ribosomal peptide synthetase	7059	39	Adaptation, Protection		Adaptation	Feliziani 2014
117	PA3346	hsbR	HptB-dependent secretion and biofilm regulator HsbR	1716	10	Two-component regulatory systems		Adaptation	Marvig 2013
118	PA3458	ykoM	probable transcriptional regulator	474	3	Transcriptional regulator		Adaptation	Coleman 2019
119	PA3476	rhlI	Autoinducer synthesis protein	606	4	Adaptation, Protection		Regulators	Smith 2006
120	PA3477	rhlR	Transcriptional regulator of quorum sensing	726	5	Transcriptional regulators	regulation of transcription; DNA binding, quorum-sensing receptor; regulator of virulence; rhamnolipid biosynthesis	Regulators	Jansen 2015
121	PA3545	algG	alginate-c5-mannuronan-epimerase AlgG	1632	9	Secreted Factors (toxins, enzymes, alginate), Cell wall / LPS / capsule	alignate biosynthesis, biofilm formation	Cell wall / LPS/ Capsule / Motility & Attachment	Chung 2012, Jeukens 2014, Markussen 2014, Winstanley 2016
122	PA3547	algL	poly(beta-d-mannuronate) lyase precursor AlgL	1104	8	Secreted Factors (toxins, enzymes, alginate), Cell wall / LPS / capsule		Cell wall / LPS/ Capsule / Motility & Attachment	Chung 2012, Markussen 2014
123	PA3551	algA	phosphomannose isomerase	1446	9	Secreted Factors (toxins, enzymes, alginate), Cell wall / LPS / capsule		Cell wall / LPS/ Capsule / Motility & Attachment	Caballero 2015
124	PA3565		Probable transcriptional regulator	921	5	Transcriptional regulator		Adaptation	Smith 2006
125	PA3574	nalD	nalD Transcriptional repressor of multidrug efflux pump	639	4	Antibiotic resistance and susceptibility		Antibiotic resistance	Breidenstein 2008, Luchetti 2014
126	PA3620	mutS	DNA mismatch repair protein MutS	2568	14	DNA replication, recombination, modification and repair		Stress/Metabolism	Chung 2012, Wong 2012, Marvig 2013, Winstanley 2016
127	PA3622	rpoS	Sigma factor	1005	7	Transcriptional regulators	stationary phase sigma factor; response to stress; quorum sensing; antibiotic resistance; biofilm formation	Regulators	Schuster 2004
128	PA3648	yaeT/opr86	outer membrane protein Opr86	2394	14	Transmembrane transporter	outer membrane protein assembly complex. Opr86 - biofilm formation	Cell wall / LPS/ Capsule / Motility & Attachment	Marvig 2013
129	PA3690		probable metal-transporting P-type ATPase	2223	14	Transmembrane transporter		Adaptation	Marvig 2013
130	PA3703	wspF	Probable methylesterase involved in chemosensory signal transduction	1008	9	Chemotaxis, Transcriptional regulators, Motility & Attachment		Cell wall / LPS/ Capsule / Motility & Attachment	Wong 2012
131	PA3704	wspE	probable chemotaxis sensor/effector fusion protein Two-component regulatory systems;	2310	11	Chemotaxis, Two-component regulatory systems, Motility & Attachment		Cell wall / LPS/ Capsule / Motility & Attachment	Wong 2012
132	PA3708	wspA	probable chemotaxis transducer	1629	9	Chemotaxis, Adaptation, Motility & Attachment		Cell wall / LPS/ Capsule / Motility & Attachment	Jansen 2015
133	PA3724	lasB	elastase LasB	1497	10	Secreted Factors (toxins, enzymes, alginate)		Virulence	Casilag 2016
134	PA3728		Hypothetical protein	5241	28	Hypothetical, unclassified, unknown		Adaptation	Feliziani 2014
135	PA3763	purL	phosphoribosylformylglycinamidine synthase	3897	21	Nucleotide biosynthesis and metabolism		Stress/Metabolism	Jeukens 2014, Feliziani 2014
136	PA3817		Probable methyltransferase	774	5	Putative enzymes		Adaptation	Smith 2006
137	PA3878	narX	two-component sensor NarX	1869	11	Two-component regulatory systems		Stress/Metabolism	Marvig 2013, Caballero 2015
138	PA3895		Transcriptional regulators	954	6	Transcriptional regulator		Adaptation	Feliziani 2014
139	PA3920	copA1	copA1	2379	12	Transmembrane transporter		Adaptation	Feliziani 2014
140	PA3939		Hypothetical protein	921	5	Hypothetical, unclassified, unknown		Adaptation	Marvig 2015
141	PA4020	mpl	Murein tripeptide ligase (Mpl)	1356	8	Cell wall / LPS / capsule, Antibiotic resistance and susceptibility		Antibiotic resistance	Chung 2012, Fernandez 2013, Winstanley 2016
142	PA4071		Hypothetical protein	579	3	Hypothetical, unclassified, unknown		Adaptation	Marvig 2013
143	PA4082	cupB5	adhesive protein CupB5	3057	17	Motility & Attachment		Cell wall / LPS/ Capsule / Motility & Attachment , Antibiotic resistance	Marvig 2013
144	PA4109	ampR	transcriptional regulator AmpR	891		Transcriptional regulators, Antibiotic resistance and susceptibility		Antibiotic resistance	Alvarez Ortega 2010, Fernandez 2013, Cabot 2016
145	PA4110	ampC	beta-lactamase precursor (AmpC)	1194	6	Antibiotic resistance and susceptibility		Antibiotic resistance	Jeukens 2014, Kos 2015, Winstanley 2016
146	PA4112		probable sensor/response regulator hybrid	4254	24	Two-component regulatory systems		Adaptation	Marvig 2013
147	PA4197	bfiS	Biofilm initiation Sensor	2277	13	Two-component regulatory systems		Cell wall / LPS/ Capsule / Motility & Attachment	Petrova 2010
148	PA4211	phzB1	probable phenazine biosynthesis protein	489	3	Secreted Factors (toxins, enzymes, alginate)		Virulence	Winstanley 2016
149	PA4221	fptA	Fe(III)-pyochelin outer membrane receptor precursor	2163	13	Transmembrane transporter		Iron transport and metabolism	Chung 2012, Marvig 2013
150	PA4266	fusA1	Elongation factor G	2121	11	Antibiotic resistance and susceptibility	translation elongation, aminogylcoside resistance	Antibiotic resistance	Marvig 2013, Feliziani 2014, Markussen 2014
151	PA4269	rpoC	DNA-directed RNA polymerase beta* chain	4200	25	Transcription, RNA processing and degradation	antibiotic resistance compensation	Adaptation, Antibiotic resistance	Alvarez Ortega 2010, Marvig 2013, Jansen 2015
152	PA4270	rpoB	DNA-directed RNA polymerase beta chain	4074	22	Transcription, RNA processing and degradation	rifampacin resistance	Adaptation, Antibiotic resistance	Chung 2012, Marvig 2013, Cabot 2016
153	PA4285	recC	exodeoxyribonuclease V gamma chain	3516	19	DNA replication, recombination, modification and repair		Adaptation	Feliziani 2014
154	PA4293	pprA	two-component sensor PprA	2769	14	Two-component regulatory systems		Antibiotic resistance	Chung 2012, Marvig 2013
155	PA4311		conserved Hypothetical protein	1116	7	Hypothetical, unclassified, unknown		Adaptation	Marvig 2015
156	PA4367	bifA	BifA	2064	12	Motility & Attachment		Adaptation	Marvig 2015, Winstanley 2016
157	PA4372		Hypothetical protein	1065	6	Hypothetical, unclassified, unknown		Adaptation	Caballero 2015
158	PA4391		Hypothetical protein	1002	6	Hypothetical, unclassified, unknown		Adaptation	Marvig 2013
159	PA4418	ftsI	Penicillin-binding protein 3	1740	10	Cell wall / LPS / capsule, Antibiotic resistance and susceptibility	Peptidoglycan D,D-transpeptidase; catalyzes cross-linking of the peptidoglycan cell wall; antibiotic resistance	Antibiotic resistance	Caballero 2015, Cabot 2016
160	PA4420		Hypothetical protein	942	6	Hypothetical, unclassified, unknown		Adaptation	Smith 2006
161	PA4454		conserved Hypothetical protein	474	4	Hypothetical, unclassified, unknown	putative phospholipid transport	Adaptation	Caballero 2015
162	PA4462	rpoN	RNA polymerase σ-54 factor	1494	9	Transcriptional regulators		Regulators	Yang 2011, Jeukens 2014, Winstanley 2016
163	PA4489	magD	magD	4551	25	Adaptation, Protection		Adaptation	Feliziani 2014
164	PA4513		conserved hypotherical protein	2553	14	Adaptation, Protection		Adaptation	Feliziani 2014
165	PA4522	ampD	β-Lactamase expression regulator	567	4	Cell wall / LPS / capsule, Antibiotic resistance and susceptibility		Antibiotic resistance	Luchetti 2014, Cabot 2016
166	PA4526	pilB	Type 4 fimbrial biogenesis protein	1701	9	Motility & Attachment		Adaptation	Smith 2006
167	PA4528	pilD	type 4 prepilin peptidase PilD Secreted Factors	873	5	Secreted Factors (toxins, enzymes, alginate), Motility & attachment		Cell wall / LPS/ Capsule / Motility & Attachment	Marvig 2015
168	PA4541	lepA	Pseudomonas aeruginosa-derived large extracellular protease, LepA	4254	26	Secreted Factors (toxins, enzymes, alginate)		Adaptation	Marvig 2013
169	PA4594		probable ATP-binding component of ABC transporter	687	4	Transmembrane transporter		Adaptation	Marvig 2013
170	PA4600	nfxB	transcriptional regulator NfxB	564	4	Transcriptional regulators		Antibiotic resistance	Wong 2012, Marvig 2015, Winstanley 2016
171	PA4601	morA	motility regulator	4248	24	Membrane protein, Motility & attachment		Cell wall / LPS/ Capsule / Motility & Attachment	Wong 2012, Marvig 2015, Winstanley 2016
172	PA4642		Hypothetical protein	291	4	Hypothetical, unclassified, unknown		Adaptation	Marvig 2015
173	PA4689		Hypothetical protein	2307	12	Hypothetical, unclassified, unknown		Adaptation	Marvig 2013
174	PA4701		Conserved Hypothetical protein	1563	10	Hypothetical, unclassified, unknown		Adaptation	Caballero 2015
175	PA4719		probable transporter	1296	7	Transmembrane transporter		Adaptation	Feliziani 2014
176	PA4735		Hypothetical protein	3267	19	Hypothetical, unclassified, unknown		Adaptation	Feliziani 2014
177	PA4777	pmrB	PmrB: two-component regulator system signal sensor kinase PmrB	1434	9	Two-component regulatory systems		Antibiotic resistance	Yang 2011, Marvig 2013, Jeukens 2014, Cabot 2016
178	PA4796		Hypothetical protein	468	3	Hypothetical, unclassified, unknown		Adaptation	Smith 2006
179	PA4814	fadH2	2,4-dienoyl-CoA reductase FadH2	2046	12	Fatty acid and phospholipid metabolism		Stress/Metabolism	Caballero 2015
180	PA4836	cntL	nicotianamine synthase-like enzyme ZrmB	792	5	Hypothetical, unclassified, unknown		Adaptation	Feliziani 2014
181	PA4848	accC	Biotin carboxylase	1350	8	Fatty acid and phospholipid metabolism	fatty acid biosynthesis	Stress/Metabolism	Smith 2006
182	PA4856	retS	Regulator of Exopolysaccharide and Type III Secretion	2829	15	Two-component regulatory systems		Virulence	Luchetti 2014, Marvig 2015, Winstanley 2016
183	PA4918	pcnA	nicotinamidase, PcnA	660	5	Hypothetical, unclassified, unknown	Nicotinamidase; resistance to pyrazinamide in Mtub.	Stress/Metabolism	Marvig 2013
184	PA4937	rnr	exoribonuclease RNase R	2715	15	Transcription, RNA processing and degradation		Stress/Metabolism	Feliziani 2014
185	PA4946	mutL	DNA mismatch repair protein MutL	1902	11	DNA replication, recombination, modification and repair		Stress/Metabolism	Winstanley 2016
186	PA4961		Hypothetical protein	1539	10	Hypothetical, unclassified, unknown		Adaptation	Caballero 2015
187	PA4962		Hypothetical protein	537	4	Hypothetical, unclassified, unknown		Adaptation	Caballero 2015
188	PA4963		Hypothetical protein	711	3	Hypothetical, unclassified, unknown		Adaptation	Marvig 2015
189	PA5005		probable carbomyl transferase	1758	10	Putative enzymes		Adaptation	Caballero 2015
190	PA5015	aceE	pyruvate dehydrogenase	2649	14	Amino acid biosynthesis and metabolism		Stress/Metabolism	Feliziani 2014, Caballero 2015
191	PA5016	aceF	dihydrolipoamide acetyltransferase	1644	10	Energy metabolism		Stress/Metabolism	Chung 2012, Marvig 2015
192	PA5040	pilQ	Type 4 fimbrial biogenesis outer membrane protein PilQ precursor	2145	11	Motility & attachment		Cell wall / LPS/ Capsule / Motility & Attachment	Jansen 2015
193	PA5060	phaF	polyhydroxyalkanoate synthesis protein PhaF	930	6	Central intermediary metabolism		Stress/Metabolism	Chung 2012, Winstanley 2016
194	PA5133		Hypothetical protein	1287	6	Membrane protein		Adaptation	Caballero 2015
195	PA5160	emrB	drug efflux transporter	1530	9	Transmembrane transporter		Adaptation, Antibiotic resistance	Marvig 2013
196	PA5177		probable hydrolase	666	4	Putative enzymes		Adaptation	Marvig 2015
197	PA5198	ldcA	LD-Carboxypeptidase	924	5	Hypothetical, unclassified, unknown		Adaptation	Caballero 2015
198	PA5199	amgS	AmgS	1320	9	Two-component regulatory systems, Antibiotic resistance and susceptibility	amgRS system; Osmoregulation; phosphorelay sensor kinase activity; EnvZ/OmpR two-component regulatory system	Antibiotic resistance	Fernandez 2013, Cabot 2016
199	PA5200	amgR	AmgR	744	4	Two-component regulatory systems, Antibiotic resistance and susceptibility	amgRS system; Osmoregulation; phosphorelay sensor kinase activity; EnvZ/OmpR two-component regulatory system	Antibiotic resistance	Fernandez 2013, Cabot 2016
200	PA5213	gcvP1	glycine cleavage system protein P1	2877		Amino acid biosynthesis and metabolism		Stress/Metabolism	Feliziani 2014
201	PA5223	UbiH	ubiquinone biosynthesis protein	1185	10	Energy metabolism		Stress/Metabolism	Caballero 2015
202	PA5224	pepP	aminopeptidase P	1335		Translation, post-translational modification, degradation		Virulence	Jeukens 2014, Caballero 2015
203	PA5238		probable O-antigen acetylase	1989	12	Cell wall / LPS / capsule		Adaptation	Marvig 2013
204	PA5262	fimS	alginate biosynthesis protein AlgZ/FimS	1077	7	Motility & attachment		Virulence	Caballero 2015
205	PA5266	vgrG	conserved Hypothetical protein	2076	11	Secreted Factors (toxins, enzymes, alginate)		Virulence	Winstanley 2016
206	PA5291	betT	probable choline transporter	1986	11	Transmembrane transporter		Adaptation	Marvig 2015
207	PA5304	dadA	D-Amino acid dehydrogenase, small subunit (DadA)	1299	8	Amino acid biosynthesis and metabolism		Stress/Metabolism	Winstanley 2016
208	PA5338	spoT	guanosine-3',5'-bis(diphosphate) 3'-pyrophosphohydrolase	2106	13	Nucleotide biosynthesis and metabolism	mediator of the stringent response; regulates ppGpp levels	Stress/Metabolism	Markussen 2014
209	PA5418	soxA	sarcosine oxidase alpha subunit	3018	17	Carbon compound catabolism		Stress/Metabolism	Feliziani 2014
